# DNM1-related disorder is characterized by recurrent variants and phenotypic homogeneity

**DOI:** 10.64898/2026.04.05.26350183

**Authors:** Alicia G. Harrison, Shiva Ganesan, Hongbo M. Xie, Shridhar Parthasarathy, Jillian L. McKee, Jan H. Magielski, Kim Thalwitzer, Rohit Lobo, Manuela Pendziwiat, Andreas van Baalen, Hiltrud Muhle, Annapurna Poduri, Alisa Mo, Gert Wiegand, Katrin Õunap, Ange-Line Bruel, Marcello Scala, Valeria Capra, Sarah M Ruggiero, Ingo Helbig

## Abstract

**Purpose:** *DNM1*-related disorder is a rare developmental and epileptic encephalopathy. The current understanding of the clinical spectrum is based on sparse patient descriptions. Here, we compile the largest *DNM1* cohort to date, to characterize the genotypic and phenotypic landscape of the disorder.

**Methods:** Phenotypic data was manually curated from 95 individuals from multiple sources and harmonized using the Human Phenotype Ontology framework.

**Results:** Disease-causing variants in *DNM1* cluster in mutational hotspots within the gene, which achieve ‘Strong’ and ‘Moderate’ evidence for pathogenicity based on ACMG guidelines. The overall *DNM1* phenotype was homogeneous compared to other genetic epilepsy conditions: *SCN2A, SCN8A, STXBP1*, and *SYNGAP1*. The p.R237W (n=15) variant was associated with bilateral tonic-clonic seizures, infantile spasms, and dystonia. The p.I398_R399insCR (n=14) variant was associated with severe hypotonia, profound global delay, and cortical visual impairment. Five individuals with homozygous loss-of-function variants were clinically similar to dominant-negative *DNM1*-related disorder, but microcephaly and brain MRI abnormalities were more common in this group.

**Conclusion:** A harmonized cohort of individuals with *DNM1*-related disorder was analyzed to define mutational hotspots and reveal novel genotype-phenotype correlations. Due to the homogeneous phenotype, disease mechanism, and high proportion of recurrent variants, *DNM1* represents an attractive target for targeted therapy development.
