## Supplemental Table 1 for "DNM1-related disorder is characterized by recurrent variants and phenotypic homogeneity"

Amino Acid Position	radius	true positive	false negative	false positive	true negative	odds ratio	Evidence Level (ACMG)	Reported Variants
1	1	0	44	2	835	0	None	NA
2	1	0	44	4	833	0	None	NA
3	1	0	44	6	831	0	None	NA
4	1	0	44	7	830	0	None	NA
5	1	0	44	5	832	0	None	NA
6	1	0	44	2	835	0	None	NA
7	1	0	44	4	833	0	None	NA
8	1	0	44	5	832	0	None	NA
9	1	0	44	6	831	0	None	NA
10	1	0	44	4	833	0	None	NA
11	1	0	44	4	833	0	None	NA
12	1	0	44	3	834	0	None	NA
13	1	0	44	2	835	0	None	NA
14	1	0	44	4	833	0	None	NA
15	1	0	44	7	830	0	None	NA
16	1	0	44	6	831	0	None	NA
17	1	0	44	3	834	0	None	NA
18	1	0	44	2	835	0	None	NA
19	1	0	44	4	833	0	None	NA
20	1	0	44	6	831	0	None	NA
21	1	0	44	5	832	0	None	NA
22	1	0	44	8	829	0	None	NA
23	1	0	44	9	828	0	None	NA
24	1	0	44	9	828	0	None	NA
25	1	0	44	7	830	0	None	NA
26	1	0	44	7	830	0	None	NA
27	1	0	44	9	828	0	None	NA
28	1	0	44	8	829	0	None	NA
29	1	0	44	8	829	0	None	NA
30	1	0	44	6	831	0	None	NA
31	1	0	44	6	831	0	None	NA
32	1	0	44	5	832	0	None	NA
33	1	0	44	6	831	0	None	NA
34	4	2	42	14	823	2.717532468	Supporting	NA
35	3	2	42	10	827	3.804545455	Supporting	NA
36	2	2	42	6	831	6.340909091	Moderate	NA
37	1	2	42	2	835	19.02272727	Strong	NA
38	1	2	42	5	832	7.609090909	Moderate	p.Gly38Ser, p.Gly38_Gln40delinsSerGlyHis
39	1	2	42	5	832	7.609090909	Moderate	NA
40	3	3	41	10	827	5.706818182	Moderate	NA
41	3	4	40	9	828	8.454545455	Moderate	NA
42	1	1	43	4	833	4.755681818	Moderate	NA
43	2	4	40	4	833	19.02272727	Strong	p.Gly43Ser
44	1	4	40	1	837	76.18181818	Strong	p.Lys44Asn
45	1	3	41	1	837	57.13636364	Strong	p.Ser45Asn, p.Ser45Arg
46	1	3	41	1	836	57.06818182	Strong	NA
47	2	3	41	3	834	19.02272727	Strong	p.Val47Met
48	1	1	43	3	834	6.340909091	Moderate	NA
49	2	1	43	4	833	4.755681818	Moderate	NA
50	5	3	41	8	829	7.133522727	Moderate	NA
51	6	3	41	8	829	7.133522727	Moderate	NA
52	7	3	41	10	827	5.706818182	Moderate	NA
53	8	3	41	10	827	5.706818182	Moderate	NA
54	1	0	44	3	834	0	None	NA
55	1	0	44	2	835	0	None	NA
56	1	0	44	1	836	0	None	NA
57	8	2	42	8	829	4.755681818	Moderate	NA
58	7	2	42	6	831	6.340909091	Moderate	NA
59	6	2	42	5	832	7.609090909	Moderate	NA
60	5	2	42	3	834	12.68181818	Moderate	NA
61	4	2	42	2	835	19.02272727	Strong	NA
62	3	2	42	2	835	19.02272727	Strong	NA
63	2	2	42	1	837	38.09090909	Strong	NA
64	1	2	42	1	837	38.09090909	Strong	NA
65	1	2	42	1	837	38.09090909	Strong	p.Thr65Asn, p.Thr65Pro
66	1	2	42	2	835	19.02272727	Strong	NA
67	2	2	42	3	834	12.68181818	Moderate	NA
68	3	2	42	5	832	7.609090909	Moderate	NA
69	4	2	42	6	831	6.340909091	Moderate	NA
70	5	2	42	7	830	5.435064935	Moderate	NA
71	6	2	42	10	827	3.804545455	Supporting	NA
72	7	2	42	10	827	3.804545455	Supporting	NA
73	8	2	42	12	825	3.170454545	Supporting	NA
74	1	0	44	1	836	0	None	NA
75	1	0	44	2	835	0	None	NA
76	1	0	44	4	833	0	None	NA
77	1	0	44	3	834	0	None	NA
78	1	0	44	2	835	0	None	NA
79	1	0	44	1	836	0	None	NA
80	1	0	44	2	835	0	None	NA
81	1	0	44	2	835	0	None	NA
82	1	0	44	2	835	0	None	NA
83	1	0	44	1	836	0	None	NA
84	1	0	44	1	836	0	None	NA
85	1	0	44	1	837	0	None	NA
86	1	0	44	1	837	0	None	NA
87	1	0	44	1	836	0	None	NA
88	1	0	44	2	835	0	None	NA
89	1	0	44	3	834	0	None	NA
90	1	0	44	2	835	0	None	NA
91	1	0	44	1	836	0	None	NA
92	1	0	44	2	835	0	None	NA
93	1	0	44	2	835	0	None	NA
94	1	0	44	5	832	0	None	NA
95	1	0	44	3	834	0	None	NA
96	1	0	44	5	832	0	None	NA
97	1	0	44	4	833	0	None	NA
98	1	0	44	6	831	0	None	NA
99	1	0	44	4	833	0	None	NA
100	1	0	44	2	835	0	None	NA
101	1	0	44	1	837	0	None	NA
102	1	0	44	1	836	0	None	NA
103	1	0	44	1	836	0	None	NA
104	1	0	44	2	835	0	None	NA
105	1	0	44	3	834	0	None	NA
106	1	0	44	5	832	0	None	NA
107	1	0	44	5	832	0	None	NA
108	1	0	44	5	832	0	None	NA
109	1	0	44	3	834	0	None	NA
110	1	0	44	3	834	0	None	NA
111	1	0	44	3	834	0	None	NA
112	1	0	44	7	830	0	None	NA
113	1	0	44	6	831	0	None	NA
114	1	0	44	6	831	0	None	NA
115	1	0	44	2	835	0	None	NA
116	1	0	44	3	834	0	None	NA
117	1	0	44	4	833	0	None	NA
118	1	0	44	5	832	0	None	NA
119	1	0	44	5	832	0	None	NA
120	1	0	44	3	834	0	None	NA
121	1	0	44	2	835	0	None	NA
122	1	0	44	1	836	0	None	NA
123	1	0	44	2	835	0	None	NA
124	1	0	44	4	833	0	None	NA
125	1	0	44	4	833	0	None	NA
126	1	0	44	3	834	0	None	NA
127	1	0	44	3	834	0	None	NA
128	1	0	44	4	833	0	None	NA
129	1	0	44	3	834	0	None	NA
130	1	0	44	1	836	0	None	NA
131	8	3	41	15	822	3.804545455	Supporting	NA
132	7	3	41	13	824	4.38986014	Moderate	NA
133	6	3	41	11	826	5.188016529	Moderate	NA
134	5	3	41	8	829	7.133522727	Moderate	NA
135	4	3	41	7	830	8.152597403	Moderate	NA
136	3	3	41	5	832	11.41363636	Moderate	NA
137	2	3	41	5	832	11.41363636	Moderate	NA
138	1	3	41	4	833	14.26704545	Moderate	NA
139	1	3	41	5	832	11.41363636	Moderate	p.Gly139Val, p.Gly139Arg, p.Gly139_Thr141del
140	1	3	41	5	832	11.41363636	Moderate	NA
141	2	3	41	5	832	11.41363636	Moderate	NA
142	2	1	43	4	833	4.755681818	Moderate	NA
143	1	1	43	1	836	19.02272727	Strong	NA
144	1	1	43	1	836	19.02272727	Strong	p.Pro144Leu
145	3	3	41	3	834	19.02272727	Strong	NA
146	2	3	41	3	834	19.02272727	Strong	NA
147	1	2	42	2	835	19.02272727	Strong	NA
148	1	2	42	2	835	19.02272727	Strong	p.Gln148Leu, p.Glu148Arg
149	1	2	42	2	835	19.02272727	Strong	NA
150	2	2	42	3	834	12.68181818	Moderate	NA
151	3	3	41	3	834	19.02272727	Strong	NA
152	1	1	43	1	836	19.02272727	Strong	NA
153	1	1	43	1	837	19.04545455	Strong	p.Glu153Lys
154	1	1	43	1	837	19.04545455	Strong	NA
155	2	1	43	2	835	9.511363636	Moderate	NA
156	3	1	43	2	835	9.511363636	Moderate	NA
157	4	1	43	4	833	4.755681818	Moderate	NA
158	5	1	43	4	833	4.755681818	Moderate	NA
159	6	1	43	6	831	3.170454545	Supporting	NA
160	7	1	43	9	828	2.113636364	Supporting	NA
161	8	1	43	9	828	2.113636364	Supporting	NA
162	1	0	44	1	836	0	None	NA
163	1	0	44	1	836	0	None	NA
164	1	0	44	2	835	0	None	NA
165	1	0	44	4	833	0	None	NA
166	8	1	43	8	829	2.377840909	Supporting	NA
167	7	1	43	8	829	2.377840909	Supporting	NA
168	7	2	42	8	829	4.755681818	Moderate	NA
169	6	2	42	7	830	5.435064935	Moderate	NA
170	4	1	43	4	833	4.755681818	Moderate	NA
171	3	1	43	1	836	19.02272727	Strong	NA
172	2	1	43	1	836	19.02272727	Strong	NA
173	1	1	43	1	837	19.04545455	Strong	NA
174	1	2	42	1	836	38.04545455	Strong	p.Val174Met
175	1	2	42	1	836	38.04545455	Strong	p.Ser175_Ala177delinsPheProPro
176	2	3	41	3	834	19.02272727	Strong	NA
177	3	3	41	3	834	19.02272727	Strong	p.Ala177Pro
178	1	1	43	2	835	9.511363636	Moderate	NA
179	2	1	43	3	834	6.340909091	Moderate	NA
180	3	1	43	3	834	6.340909091	Moderate	NA
181	4	1	43	3	834	6.340909091	Moderate	NA
182	5	1	43	3	834	6.340909091	Moderate	NA
183	6	1	43	6	831	3.170454545	Supporting	NA
184	7	1	43	9	828	2.113636364	Supporting	NA
185	1	0	44	1	837	0	None	NA
186	1	0	44	1	837	0	None	NA
187	1	0	44	3	834	0	None	NA
188	1	0	44	3	834	0	None	NA
189	1	0	44	5	832	0	None	NA
190	1	0	44	3	834	0	None	NA
191	1	0	44	4	833	0	None	NA
192	1	0	44	3	834	0	None	NA
193	1	0	44	2	835	0	None	NA
194	1	0	44	4	833	0	None	NA
195	1	0	44	4	833	0	None	NA
196	1	0	44	4	833	0	None	NA
197	1	0	44	1	836	0	None	NA
198	8	2	42	18	819	2.113636364	Supporting	NA
199	7	2	42	15	822	2.536363636	Supporting	NA
200	6	2	42	13	824	2.926573427	Supporting	NA
201	5	2	42	10	827	3.804545455	Supporting	NA
202	4	2	42	9	828	4.227272727	Supporting	NA
203	3	2	42	7	830	5.435064935	Moderate	NA
204	2	2	42	4	833	9.511363636	Moderate	NA
205	1	2	42	2	835	19.02272727	Strong	NA
206	1	2	42	2	835	19.02272727	Strong	p.Lys206Glu, p.Lys206Asn
207	1	2	42	1	836	38.04545455	Strong	NA
208	2	2	42	3	834	12.68181818	Moderate	NA
209	2	1	43	2	835	9.511363636	Moderate	NA
210	1	1	43	2	835	9.511363636	Moderate	NA
211	1	1	43	1	836	19.02272727	Strong	p.Asp211Val
212	1	1	43	1	836	19.02272727	Strong	NA
213	2	1	43	4	833	4.755681818	Moderate	NA
214	8	4	40	13	824	5.853146853	Moderate	NA
215	5	2	42	10	827	3.804545455	Supporting	NA
216	5	2	42	10	827	3.804545455	Supporting	NA
217	3	1	43	9	828	2.113636364	Supporting	NA
218	2	1	43	6	831	3.170454545	Supporting	NA
219	1	1	43	2	835	9.511363636	Moderate	NA
220	1	1	43	1	836	19.02272727	Strong	p.Leu220Pro
221	1	1	43	1	837	19.04545455	Strong	NA
222	2	1	43	1	837	19.04545455	Strong	NA
223	3	1	43	1	837	19.04545455	Strong	NA
224	4	1	43	2	835	9.511363636	Moderate	NA
225	5	1	43	3	834	6.340909091	Moderate	NA
226	6	1	43	6	831	3.170454545	Supporting	NA
227	7	1	43	7	830	2.717532468	Supporting	NA
228	8	1	43	9	828	2.113636364	Supporting	NA
229	8	1	43	9	828	2.113636364	Supporting	NA
230	7	1	43	9	828	2.113636364	Supporting	NA
231	6	1	43	9	828	2.113636364	Supporting	NA
232	5	1	43	9	828	2.113636364	Supporting	NA
233	4	1	43	7	830	2.717532468	Supporting	NA
234	4	2	42	8	829	4.755681818	Moderate	NA
235	2	1	43	3	834	6.340909091	Moderate	NA
236	1	1	43	2	835	9.511363636	Moderate	NA
237	1	2	42	2	835	19.02272727	Strong	p.Arg237Trp
238	1	2	42	1	836	38.04545455	Strong	p.Ser238Ile
239	1	1	43	1	836	19.02272727	Strong	NA
240	2	1	43	2	835	9.511363636	Moderate	NA
241	3	1	43	3	834	6.340909091	Moderate	NA
242	4	1	43	4	833	4.755681818	Moderate	NA
243	6	2	42	7	830	5.435064935	Moderate	NA
244	7	2	42	11	826	3.458677686	Supporting	NA
245	8	2	42	13	824	2.926573427	Supporting	NA
246	1	0	44	1	836	0	None	NA
247	1	0	44	3	834	0	None	NA
248	1	0	44	3	834	0	None	NA
249	1	0	44	6	831	0	None	NA
250	1	0	44	5	832	0	None	NA
251	1	0	44	4	833	0	None	NA
252	1	0	44	3	834	0	None	NA
253	1	0	44	3	834	0	None	NA
254	1	0	44	3	834	0	None	NA
255	1	0	44	4	833	0	None	NA
256	1	0	44	4	833	0	None	NA
257	1	0	44	5	832	0	None	NA
258	1	0	44	4	833	0	None	NA
259	1	0	44	5	832	0	None	NA
260	1	0	44	5	832	0	None	NA
261	1	0	44	4	833	0	None	NA
262	1	0	44	3	834	0	None	NA
263	1	0	44	5	832	0	None	NA
264	1	0	44	5	832	0	None	NA
265	1	1	43	8	829	2.377840909	Supporting	NA
266	1	1	43	7	830	2.717532468	Supporting	p.Arg266Cys
267	1	1	43	6	831	3.170454545	Supporting	NA
268	2	1	43	7	830	2.717532468	Supporting	NA
269	1	0	44	1	836	0	None	NA
270	1	0	44	3	834	0	None	NA
271	1	0	44	4	833	0	None	NA
272	1	0	44	3	834	0	None	NA
273	1	0	44	3	834	0	None	NA
274	1	0	44	5	832	0	None	NA
275	1	0	44	6	831	0	None	NA
276	1	0	44	5	832	0	None	NA
277	1	0	44	3	834	0	None	NA
278	1	0	44	3	834	0	None	NA
279	1	0	44	3	834	0	None	NA
280	1	0	44	2	835	0	None	NA
281	1	0	44	2	835	0	None	NA
282	1	0	44	1	836	0	None	NA
283	6	1	43	8	829	2.377840909	Supporting	NA
284	5	1	43	6	831	3.170454545	Supporting	NA
285	4	1	43	4	833	4.755681818	Moderate	NA
286	3	1	43	3	834	6.340909091	Moderate	NA
287	2	1	43	3	834	6.340909091	Moderate	NA
288	1	1	43	1	836	19.02272727	Strong	NA
289	1	1	43	3	834	6.340909091	Moderate	p.Ile289Phe
290	1	1	43	4	833	4.755681818	Moderate	NA
291	2	1	43	5	832	3.804545455	Supporting	NA
292	3	1	43	9	828	2.113636364	Supporting	NA
293	1	0	44	3	834	0	None	NA
294	1	0	44	4	833	0	None	NA
295	1	0	44	4	833	0	None	NA
296	1	0	44	5	832	0	None	NA
297	1	0	44	3	834	0	None	NA
298	1	0	44	3	834	0	None	NA
299	1	0	44	1	836	0	None	NA
300	1	0	44	1	836	0	None	NA
301	1	0	44	2	835	0	None	NA
302	1	0	44	2	835	0	None	NA
303	1	0	44	2	835	0	None	NA
304	1	0	44	1	836	0	None	NA
305	1	0	44	1	836	0	None	NA
306	1	0	44	2	835	0	None	NA
307	1	0	44	2	835	0	None	NA
308	1	0	44	2	835	0	None	NA
309	1	0	44	3	834	0	None	NA
310	1	0	44	4	833	0	None	NA
311	1	0	44	4	833	0	None	NA
312	1	0	44	3	834	0	None	NA
313	1	0	44	2	835	0	None	NA
314	1	0	44	4	833	0	None	NA
315	1	0	44	4	833	0	None	NA
316	1	0	44	5	832	0	None	NA
317	1	0	44	5	832	0	None	NA
318	1	0	44	6	831	0	None	NA
319	1	0	44	6	831	0	None	NA
320	1	0	44	4	833	0	None	NA
321	1	0	44	4	833	0	None	NA
322	1	0	44	4	833	0	None	NA
323	1	0	44	4	833	0	None	NA
324	1	0	44	2	835	0	None	NA
325	1	0	44	1	836	0	None	NA
326	1	0	44	1	837	0	None	NA
327	1	0	44	1	836	0	None	NA
328	1	0	44	2	835	0	None	NA
329	1	0	44	2	835	0	None	NA
330	1	0	44	1	836	0	None	NA
331	1	0	44	1	836	0	None	NA
332	1	0	44	1	836	0	None	NA
333	1	0	44	1	836	0	None	NA
334	1	0	44	1	836	0	None	NA
335	1	0	44	1	836	0	None	NA
336	1	0	44	1	836	0	None	NA
337	1	0	44	2	835	0	None	NA
338	8	1	43	8	829	2.377840909	Supporting	NA
339	7	1	43	8	829	2.377840909	Supporting	NA
340	6	1	43	7	830	2.717532468	Supporting	NA
341	5	1	43	6	831	3.170454545	Supporting	NA
342	4	1	43	6	831	3.170454545	Supporting	NA
343	3	1	43	4	833	4.755681818	Moderate	NA
344	2	1	43	4	833	4.755681818	Moderate	NA
345	1	1	43	1	836	19.02272727	Strong	NA
346	1	1	43	1	837	19.04545455	Strong	p.Gly346Val
347	1	1	43	1	837	19.04545455	Strong	NA
348	2	1	43	1	836	19.02272727	Strong	NA
349	3	1	43	1	836	19.02272727	Strong	NA
350	4	1	43	1	836	19.02272727	Strong	NA
351	5	1	43	3	834	6.340909091	Moderate	NA
352	6	1	43	4	833	4.755681818	Moderate	NA
353	6	2	42	5	832	7.609090909	Moderate	NA
354	5	2	42	5	832	7.609090909	Moderate	NA
355	4	2	42	4	833	9.511363636	Moderate	NA
356	3	2	42	4	833	9.511363636	Moderate	NA
357	2	2	42	4	833	9.511363636	Moderate	NA
358	1	2	42	2	835	19.02272727	Strong	NA
359	1	2	42	2	835	19.02272727	Strong	p.Gly359Arg, p.Gly359Ala
360	1	2	42	4	833	9.511363636	Moderate	NA
361	2	3	41	4	833	14.26704545	Moderate	NA
362	1	1	43	3	834	6.340909091	Moderate	NA
363	1	1	43	2	835	9.511363636	Moderate	p.Asn363_Arg364insLeuPro
364	1	1	43	4	833	4.755681818	Moderate	NA
365	8	4	40	16	821	4.755681818	Moderate	NA
366	7	4	40	15	822	5.072727273	Moderate	NA
367	8	4	40	15	822	5.072727273	Moderate	NA
368	5	2	42	11	826	3.458677686	Supporting	NA
369	4	1	43	9	828	2.113636364	Supporting	NA
370	3	1	43	6	831	3.170454545	Supporting	NA
371	2	1	43	5	832	3.804545455	Supporting	NA
372	1	1	43	2	835	9.511363636	Moderate	NA
373	1	1	43	1	836	19.02272727	Strong	p.Glu373Lys
374	1	1	43	1	836	19.02272727	Strong	NA
375	2	1	43	3	834	6.340909091	Moderate	NA
376	3	1	43	5	832	3.804545455	Supporting	NA
377	4	1	43	6	831	3.170454545	Supporting	NA
378	5	1	43	8	829	2.377840909	Supporting	NA
379	6	1	43	8	829	2.377840909	Supporting	NA
380	7	1	43	9	828	2.113636364	Supporting	NA
381	8	1	43	9	828	2.113636364	Supporting	NA
382	8	1	43	8	829	2.377840909	Supporting	NA
383	7	1	43	8	829	2.377840909	Supporting	NA
384	6	1	43	6	831	3.170454545	Supporting	NA
385	5	1	43	4	833	4.755681818	Moderate	NA
386	4	1	43	3	834	6.340909091	Moderate	NA
387	3	1	43	1	836	19.02272727	Strong	NA
388	2	1	43	1	836	19.02272727	Strong	NA
389	1	1	43	1	837	19.04545455	Strong	NA
390	1	1	43	1	837	19.04545455	Strong	p.Tyr390Asp
391	1	1	43	1	837	19.04545455	Strong	NA
392	2	1	43	1	836	19.02272727	Strong	NA
393	3	2	42	2	835	19.02272727	Strong	NA
394	3	2	42	2	835	19.02272727	Strong	NA
395	1	1	43	1	836	19.02272727	Strong	NA
396	1	2	42	1	836	38.04545455	Strong	p.His396Asp
397	1	4	40	1	836	76.09090909	Strong	p.Gly397Asp
398	1	5	39	1	837	95.22727273	Strong	p.Ile398_Arg399insCysArg, p.Ile398_Arg399ins15
399	1	4	40	2	835	38.04545455	Strong	p.Arg399Gly, p.Arg399Trp
400	1	3	41	2	835	28.53409091	Strong	NA
401	2	3	41	2	835	28.53409091	Strong	p.Gly401Asp
402	1	1	43	1	837	19.04545455	Strong	NA
403	2	2	42	1	836	38.04545455	Strong	NA
404	1	1	43	1	836	19.02272727	Strong	NA
405	1	1	43	1	836	19.02272727	Strong	p.Pro405Leu
406	1	1	43	4	833	4.755681818	Moderate	NA
407	8	4	40	14	823	5.435064935	Moderate	NA
408	3	1	43	7	830	2.717532468	Supporting	NA
409	8	2	42	15	822	2.536363636	Supporting	NA
410	1	0	44	2	835	0	None	NA
411	1	0	44	3	834	0	None	NA
412	1	0	44	4	833	0	None	NA
413	1	0	44	3	834	0	None	NA
414	1	0	44	3	834	0	None	NA
415	1	0	44	2	835	0	None	NA
416	1	0	44	4	833	0	None	NA
417	1	0	44	4	833	0	None	NA
418	1	0	44	4	833	0	None	NA
419	1	0	44	3	834	0	None	NA
420	1	0	44	7	830	0	None	NA
421	1	0	44	6	831	0	None	NA
422	1	0	44	7	830	0	None	NA
423	1	0	44	4	833	0	None	NA
424	1	0	44	6	831	0	None	NA
425	1	0	44	8	829	0	None	NA
426	1	0	44	7	830	0	None	NA
427	1	0	44	5	832	0	None	NA
428	1	0	44	3	834	0	None	NA
429	1	0	44	5	832	0	None	NA
430	1	0	44	6	831	0	None	NA
431	1	0	44	5	832	0	None	NA
432	1	0	44	5	832	0	None	NA
433	1	0	44	6	831	0	None	NA
434	1	0	44	5	832	0	None	NA
435	1	0	44	3	834	0	None	NA
436	1	0	44	3	834	0	None	NA
437	1	0	44	3	834	0	None	NA
438	1	0	44	4	833	0	None	NA
439	1	0	44	4	833	0	None	NA
440	1	0	44	9	828	0	None	NA
441	1	0	44	8	829	0	None	NA
442	1	0	44	9	828	0	None	NA
443	1	0	44	7	830	0	None	NA
444	1	0	44	7	830	0	None	NA
445	1	0	44	5	832	0	None	NA
446	1	0	44	3	834	0	None	NA
447	1	0	44	4	833	0	None	NA
448	1	0	44	3	834	0	None	NA
449	1	0	44	4	833	0	None	NA
450	1	0	44	4	833	0	None	NA
451	1	0	44	4	833	0	None	NA
452	1	0	44	5	832	0	None	NA
453	1	0	44	3	834	0	None	NA
454	1	0	44	4	833	0	None	NA
455	1	0	44	4	833	0	None	NA
456	1	0	44	5	832	0	None	NA
457	1	0	44	6	831	0	None	NA
458	1	0	44	4	833	0	None	NA
459	1	0	44	4	833	0	None	NA
460	1	0	44	2	835	0	None	NA
461	1	0	44	4	833	0	None	NA
462	1	0	44	5	832	0	None	NA
463	1	0	44	7	830	0	None	NA
464	1	0	44	6	831	0	None	NA
465	1	0	44	6	831	0	None	NA
466	1	0	44	7	830	0	None	NA
467	1	0	44	7	830	0	None	NA
468	1	0	44	5	832	0	None	NA
469	1	0	44	4	833	0	None	NA
470	1	0	44	2	835	0	None	NA
471	1	0	44	4	833	0	None	NA
472	1	0	44	4	833	0	None	NA
473	1	0	44	5	832	0	None	NA
474	1	0	44	3	834	0	None	NA
475	1	0	44	3	834	0	None	NA
476	1	0	44	3	834	0	None	NA
477	1	0	44	3	834	0	None	NA
478	1	0	44	2	835	0	None	NA
479	1	0	44	2	835	0	None	NA
480	1	0	44	5	832	0	None	NA
481	1	0	44	4	833	0	None	NA
482	1	0	44	3	834	0	None	NA
483	1	0	44	2	835	0	None	NA
484	1	0	44	2	835	0	None	NA
485	1	0	44	4	833	0	None	NA
486	1	0	44	3	834	0	None	NA
487	1	0	44	5	832	0	None	NA
488	1	0	44	4	833	0	None	NA
489	1	0	44	4	833	0	None	NA
490	1	0	44	2	835	0	None	NA
491	1	0	44	1	836	0	None	NA
492	1	0	44	2	835	0	None	NA
493	1	0	44	3	834	0	None	NA
494	1	0	44	3	834	0	None	NA
495	1	0	44	1	836	0	None	NA
496	1	0	44	1	837	0	None	NA
497	1	0	44	1	837	0	None	NA
498	1	0	44	1	837	0	None	NA
499	1	0	44	1	837	0	None	NA
500	1	0	44	1	837	0	None	NA
501	1	0	44	1	837	0	None	NA
502	1	0	44	1	836	0	None	NA
503	1	0	44	2	835	0	None	NA
504	1	0	44	2	835	0	None	NA
505	1	0	44	3	834	0	None	NA
506	1	0	44	3	834	0	None	NA
507	1	0	44	3	834	0	None	NA
508	1	0	44	2	835	0	None	NA
509	1	0	44	4	833	0	None	NA
510	1	0	44	5	832	0	None	NA
511	1	0	44	4	833	0	None	NA
512	1	0	44	1	836	0	None	NA
513	1	0	44	1	837	0	None	NA
514	1	0	44	1	837	0	None	NA
515	1	0	44	1	837	0	None	NA
516	1	0	44	3	834	0	None	NA
517	1	0	44	3	834	0	None	NA
518	1	0	44	3	834	0	None	NA
519	1	0	44	1	837	0	None	NA
520	1	0	44	1	836	0	None	NA
521	1	0	44	3	834	0	None	NA
522	1	0	44	5	832	0	None	NA
523	1	0	44	4	833	0	None	NA
524	1	0	44	3	834	0	None	NA
525	1	0	44	1	836	0	None	NA
526	1	0	44	1	836	0	None	NA
527	8	1	43	8	829	2.377840909	Supporting	NA
528	7	1	43	8	829	2.377840909	Supporting	NA
529	6	1	43	5	832	3.804545455	Supporting	NA
530	5	1	43	3	834	6.340909091	Moderate	NA
531	4	1	43	2	835	9.511363636	Moderate	NA
532	3	1	43	2	835	9.511363636	Moderate	NA
533	2	1	43	1	836	19.02272727	Strong	NA
534	1	1	43	1	836	19.02272727	Strong	NA
535	1	1	43	1	836	19.02272727	Strong	p.Lys535Glu
536	1	1	43	1	836	19.02272727	Strong	NA
537	2	1	43	1	836	19.02272727	Strong	NA
538	3	1	43	2	835	9.511363636	Moderate	NA
539	4	1	43	2	835	9.511363636	Moderate	NA
540	5	1	43	3	834	6.340909091	Moderate	NA
541	6	1	43	3	834	6.340909091	Moderate	NA
542	7	1	43	5	832	3.804545455	Supporting	NA
543	8	1	43	6	831	3.170454545	Supporting	NA
544	1	0	44	1	836	0	None	NA
545	1	0	44	1	836	0	None	NA
546	1	0	44	1	837	0	None	NA
547	1	0	44	1	836	0	None	NA
548	1	0	44	2	835	0	None	NA
549	1	0	44	2	835	0	None	NA
550	1	0	44	2	835	0	None	NA
551	1	0	44	2	835	0	None	NA
552	1	0	44	3	834	0	None	NA
553	1	0	44	2	835	0	None	NA
554	1	0	44	2	835	0	None	NA
555	1	0	44	1	836	0	None	NA
556	1	0	44	1	836	0	None	NA
557	1	0	44	1	837	0	None	NA
558	1	0	44	1	837	0	None	NA
559	1	0	44	1	837	0	None	NA
560	1	0	44	1	837	0	None	NA
561	1	0	44	1	836	0	None	NA
562	1	0	44	1	836	0	None	NA
563	1	0	44	1	836	0	None	NA
564	1	0	44	1	837	0	None	NA
565	1	0	44	1	836	0	None	NA
566	1	0	44	2	835	0	None	NA
567	1	0	44	2	835	0	None	NA
568	1	0	44	3	834	0	None	NA
569	1	0	44	3	834	0	None	NA
570	1	0	44	4	833	0	None	NA
571	1	0	44	2	835	0	None	NA
572	1	0	44	2	835	0	None	NA
573	1	0	44	1	836	0	None	NA
574	1	0	44	2	835	0	None	NA
575	1	0	44	1	836	0	None	NA
576	1	0	44	1	836	0	None	NA
577	1	0	44	2	835	0	None	NA
578	1	0	44	2	835	0	None	NA
579	1	0	44	2	835	0	None	NA
580	1	0	44	2	835	0	None	NA
581	1	0	44	2	835	0	None	NA
582	1	0	44	3	834	0	None	NA
583	1	0	44	1	836	0	None	NA
584	1	0	44	1	836	0	None	NA
585	1	0	44	1	837	0	None	NA
586	1	0	44	1	837	0	None	NA
587	1	0	44	1	836	0	None	NA
588	1	0	44	2	835	0	None	NA
589	1	0	44	2	835	0	None	NA
590	1	0	44	2	835	0	None	NA
591	1	0	44	1	836	0	None	NA
592	1	0	44	1	836	0	None	NA
593	1	0	44	1	837	0	None	NA
594	1	0	44	1	837	0	None	NA
595	1	0	44	1	836	0	None	NA
596	1	0	44	1	836	0	None	NA
597	1	0	44	2	835	0	None	NA
598	1	0	44	1	836	0	None	NA
599	1	0	44	1	836	0	None	NA
600	1	0	44	2	835	0	None	NA
601	1	0	44	3	834	0	None	NA
602	1	0	44	3	834	0	None	NA
603	1	0	44	2	835	0	None	NA
604	1	0	44	1	836	0	None	NA
605	1	0	44	1	836	0	None	NA
606	1	0	44	1	837	0	None	NA
607	1	0	44	1	837	0	None	NA
608	1	0	44	1	837	0	None	NA
609	1	0	44	1	836	0	None	NA
610	1	0	44	1	836	0	None	NA
611	1	0	44	1	836	0	None	NA
612	1	0	44	1	837	0	None	NA
613	1	0	44	1	836	0	None	NA
614	1	0	44	3	834	0	None	NA
615	1	0	44	3	834	0	None	NA
616	1	0	44	3	834	0	None	NA
617	1	0	44	4	833	0	None	NA
618	1	0	44	4	833	0	None	NA
619	1	0	44	3	834	0	None	NA
620	1	0	44	1	837	0	None	NA
621	1	0	44	1	837	0	None	NA
622	1	0	44	2	835	0	None	NA
623	1	0	44	2	835	0	None	NA
624	1	0	44	3	834	0	None	NA
625	1	0	44	2	835	0	None	NA
626	1	0	44	3	834	0	None	NA
627	1	0	44	2	835	0	None	NA
628	1	0	44	4	833	0	None	NA
629	1	0	44	5	832	0	None	NA
630	1	0	44	6	831	0	None	NA
631	1	0	44	3	834	0	None	NA
632	1	0	44	1	836	0	None	NA
633	1	0	44	1	837	0	None	NA
634	1	0	44	1	837	0	None	NA
635	1	0	44	2	835	0	None	NA
636	1	0	44	2	835	0	None	NA
637	1	0	44	3	834	0	None	NA
638	1	0	44	2	835	0	None	NA
639	1	0	44	4	833	0	None	NA
640	1	0	44	4	833	0	None	NA
641	1	0	44	3	834	0	None	NA
642	1	0	44	3	834	0	None	NA
643	1	0	44	3	834	0	None	NA
644	1	0	44	4	833	0	None	NA
645	3	1	43	7	830	2.717532468	Supporting	NA
646	2	1	43	5	832	3.804545455	Supporting	NA
647	1	1	43	3	834	6.340909091	Moderate	NA
648	1	1	43	2	835	9.511363636	Moderate	p.Met648Arg
649	1	1	43	1	836	19.02272727	Strong	NA
650	2	1	43	2	835	9.511363636	Moderate	NA
651	3	1	43	3	834	6.340909091	Moderate	NA
652	4	1	43	3	834	6.340909091	Moderate	NA
653	5	1	43	5	832	3.804545455	Supporting	NA
654	6	1	43	5	832	3.804545455	Supporting	NA
655	7	1	43	5	832	3.804545455	Supporting	NA
656	8	1	43	7	830	2.717532468	Supporting	NA
657	8	1	43	6	831	3.170454545	Supporting	NA
658	7	1	43	6	831	3.170454545	Supporting	NA
659	6	1	43	5	832	3.804545455	Supporting	NA
660	5	1	43	4	833	4.755681818	Moderate	NA
661	4	1	43	4	833	4.755681818	Moderate	NA
662	3	1	43	2	835	9.511363636	Moderate	NA
663	2	1	43	2	835	9.511363636	Moderate	NA
664	1	1	43	2	835	9.511363636	Moderate	NA
665	1	1	43	1	837	19.04545455	Strong	p.Leu665Pro
666	1	1	43	1	837	19.04545455	Strong	NA
667	2	1	43	1	837	19.04545455	Strong	NA
668	3	1	43	2	835	9.511363636	Moderate	NA
669	4	1	43	4	833	4.755681818	Moderate	NA
670	5	1	43	4	833	4.755681818	Moderate	NA
671	6	1	43	7	830	2.717532468	Supporting	NA
672	7	1	43	8	829	2.377840909	Supporting	NA
673	8	1	43	9	828	2.113636364	Supporting	NA
674	1	0	44	1	837	0	None	NA
675	1	0	44	1	837	0	None	NA
676	1	0	44	3	834	0	None	NA
677	1	0	44	3	834	0	None	NA
678	1	0	44	4	833	0	None	NA
679	1	0	44	1	836	0	None	NA
680	1	0	44	2	835	0	None	NA
681	1	0	44	1	836	0	None	NA
682	1	0	44	1	836	0	None	NA
683	1	0	44	1	837	0	None	NA
684	1	0	44	1	837	0	None	NA
685	1	0	44	2	835	0	None	NA
686	1	0	44	2	835	0	None	NA
687	1	0	44	2	835	0	None	NA
688	1	0	44	2	835	0	None	NA
689	1	0	44	2	835	0	None	NA
690	1	0	44	4	833	0	None	NA
691	1	0	44	2	835	0	None	NA
692	1	0	44	2	835	0	None	NA
693	1	0	44	1	837	0	None	NA
694	1	0	44	2	835	0	None	NA
695	1	0	44	2	835	0	None	NA
696	1	0	44	3	834	0	None	NA
697	1	0	44	2	835	0	None	NA
698	1	0	44	3	834	0	None	NA
699	1	0	44	3	834	0	None	NA
700	1	0	44	2	835	0	None	NA
701	1	0	44	1	836	0	None	NA
702	1	0	44	1	837	0	None	NA
703	1	0	44	1	836	0	None	NA
704	1	0	44	1	836	0	None	NA
705	1	0	44	2	835	0	None	NA
706	1	0	44	3	834	0	None	NA
707	1	0	44	3	834	0	None	NA
708	1	0	44	4	833	0	None	NA
709	1	0	44	3	834	0	None	NA
710	1	0	44	3	834	0	None	NA
711	1	0	44	1	836	0	None	NA
712	1	0	44	2	835	0	None	NA
713	1	0	44	2	835	0	None	NA
714	1	0	44	5	832	0	None	NA
715	1	0	44	4	833	0	None	NA
716	1	0	44	5	832	0	None	NA
717	1	0	44	2	835	0	None	NA
718	1	0	44	4	833	0	None	NA
719	1	0	44	3	834	0	None	NA
720	1	0	44	3	834	0	None	NA
721	1	0	44	2	835	0	None	NA
722	1	0	44	2	835	0	None	NA
723	1	0	44	3	834	0	None	NA
724	1	0	44	3	834	0	None	NA
725	1	0	44	4	833	0	None	NA
726	1	0	44	5	832	0	None	NA
727	1	0	44	4	833	0	None	NA
728	1	0	44	4	833	0	None	NA
729	1	0	44	4	833	0	None	NA
730	1	0	44	5	832	0	None	NA
731	1	0	44	6	831	0	None	NA
732	1	0	44	5	832	0	None	NA
733	1	0	44	6	831	0	None	NA
734	1	0	44	4	833	0	None	NA
735	1	0	44	4	833	0	None	NA
736	1	0	44	3	834	0	None	NA
737	1	0	44	3	834	0	None	NA
738	1	0	44	2	835	0	None	NA
739	1	0	44	4	833	0	None	NA
740	1	0	44	5	832	0	None	NA
741	1	0	44	5	832	0	None	NA
742	1	0	44	3	834	0	None	NA
743	1	0	44	3	834	0	None	NA
744	1	0	44	5	832	0	None	NA
745	1	0	44	5	832	0	None	NA
746	1	0	44	5	832	0	None	NA
747	1	0	44	3	834	0	None	NA
748	1	0	44	1	836	0	None	NA
749	1	0	44	1	837	0	None	NA
750	1	0	44	1	837	0	None	NA
751	1	0	44	1	836	0	None	NA
752	1	0	44	1	836	0	None	NA
753	1	0	44	2	835	0	None	NA
754	1	0	44	4	833	0	None	NA
755	1	0	44	4	833	0	None	NA
756	1	0	44	4	833	0	None	NA
757	1	0	44	1	836	0	None	NA
758	1	0	44	2	835	0	None	NA
759	1	0	44	1	836	0	None	NA
760	1	0	44	1	836	0	None	NA
761	1	0	44	1	837	0	None	NA
762	1	0	44	1	837	0	None	NA
763	1	0	44	3	834	0	None	NA
764	1	0	44	3	834	0	None	NA
765	1	0	44	3	834	0	None	NA
766	1	0	44	1	837	0	None	NA
767	1	0	44	1	836	0	None	NA
768	1	0	44	2	835	0	None	NA
769	1	0	44	3	834	0	None	NA
770	1	0	44	4	833	0	None	NA
771	1	0	44	4	833	0	None	NA
772	1	0	44	3	834	0	None	NA
773	1	0	44	1	836	0	None	NA
774	1	0	44	2	835	0	None	NA
775	1	0	44	5	832	0	None	NA
776	1	0	44	5	832	0	None	NA
777	1	0	44	4	833	0	None	NA
778	1	0	44	1	836	0	None	NA
779	1	0	44	2	835	0	None	NA
780	1	0	44	2	835	0	None	NA
781	1	0	44	5	832	0	None	NA
782	1	0	44	6	831	0	None	NA
783	1	0	44	7	830	0	None	NA
784	1	0	44	6	831	0	None	NA
785	1	0	44	4	833	0	None	NA
786	1	0	44	5	832	0	None	NA
787	1	0	44	6	831	0	None	NA
788	1	0	44	7	830	0	None	NA
789	1	0	44	5	832	0	None	NA
790	1	0	44	3	834	0	None	NA
791	1	0	44	2	835	0	None	NA
792	1	0	44	2	835	0	None	NA
793	1	0	44	2	835	0	None	NA
794	1	0	44	2	835	0	None	NA
795	1	0	44	1	836	0	None	NA
796	1	0	44	3	834	0	None	NA
797	1	0	44	4	833	0	None	NA
798	1	0	44	4	833	0	None	NA
799	1	0	44	1	836	0	None	NA
800	1	0	44	1	836	0	None	NA
801	1	0	44	4	833	0	None	NA
802	1	0	44	4	833	0	None	NA
803	1	0	44	3	834	0	None	NA
804	1	0	44	1	837	0	None	NA
805	1	0	44	1	837	0	None	NA
806	1	0	44	2	835	0	None	NA
807	1	0	44	5	832	0	None	NA
808	1	0	44	6	831	0	None	NA
809	1	0	44	7	830	0	None	NA
810	1	0	44	6	831	0	None	NA
811	1	0	44	10	827	0	None	NA
812	1	0	44	7	830	0	None	NA
813	1	0	44	9	828	0	None	NA
814	1	0	44	6	831	0	None	NA
815	1	0	44	6	831	0	None	NA
816	1	0	44	2	835	0	None	NA
817	1	0	44	1	836	0	None	NA
818	1	0	44	4	833	0	None	NA
819	1	0	44	4	833	0	None	NA
820	1	0	44	6	831	0	None	NA
821	1	0	44	4	833	0	None	NA
822	1	0	44	6	831	0	None	NA
823	1	0	44	3	834	0	None	NA
824	1	0	44	2	835	0	None	NA
825	1	0	44	1	837	0	None	NA
826	1	0	44	1	836	0	None	NA
827	1	0	44	2	835	0	None	NA
828	1	0	44	5	832	0	None	NA
829	1	0	44	7	830	0	None	NA
830	1	0	44	6	831	0	None	NA
831	1	0	44	3	834	0	None	NA
832	1	0	44	1	836	0	None	NA
833	1	0	44	1	836	0	None	NA
834	1	0	44	1	836	0	None	NA
835	1	0	44	1	837	0	None	NA
836	1	0	44	2	835	0	None	NA
837	1	0	44	2	835	0	None	NA
838	1	0	44	4	833	0	None	NA
839	1	0	44	3	834	0	None	NA
840	1	0	44	5	832	0	None	NA
841	1	0	44	5	832	0	None	NA
842	1	0	44	7	830	0	None	NA
843	1	0	44	6	831	0	None	NA
844	1	0	44	8	829	0	None	NA
845	1	0	44	12	825	0	None	NA
846	1	0	44	13	824	0	None	NA
847	1	0	44	14	823	0	None	NA
848	1	0	44	12	825	0	None	NA
849	1	0	44	14	823	0	None	NA
850	1	0	44	14	823	0	None	NA
851	1	0	44	12	825	0	None	NA
852	1	0	44	13	824	0	None	NA
853	1	0	44	12	825	0	None	NA
854	1	0	44	13	824	0	None	NA
855	1	0	44	15	822	0	None	NA
856	1	0	44	15	822	0	None	NA
857	1	0	44	13	824	0	None	NA
858	1	0	44	8	829	0	None	NA
859	1	0	44	8	829	0	None	NA
860	1	0	44	12	825	0	None	NA
861	1	0	44	14	823	0	None	NA
862	1	0	44	15	822	0	None	NA
863	1	0	44	11	826	0	None	NA
864	1	0	44	9	828	0	None	NA
